# Prospective Mendelian Randomization Study of Ancestry-Specific Blood-Cell Genetics in Predicting Pan-Cancer Risk Across 28 Malignant Neoplasms

**DOI:** 10.1101/2024.05.18.24307567

**Authors:** Jinghao Liang, Xinyi Zhou, Yijian Lin, Yuanqing Liu, Zixian Xie, Hongmiao Lin, Tongtong Wu, Xinrong Zhang, Zhaofeng Tan, Ziqiu Cheng, Weiqiang Yin, Zhihua Guo, Wenzhe Chen

## Abstract

**Background:** Research on the link between hematological characteristics and cancer risk has gained significant attention. Traditional epidemiological and cell biology studies, have identified correlations between blood traits and cancer risks. These findings are important as they suggest potential risk factors and biological mechanisms. However, these studies often can’t confirm causality, pointing to the need for further investigation to understand these relationships better.

**Methods:** Mendelian randomization (MR), utilizing single-nucleotide polymorphisms as instrumental variables, was employed to investigate hematological trait causal effects on cancer risk. Thirty-six hematological traits were analyzed, and their impact on 28 major cancer outcomes was assessed using data from the FinnGen cohort, with eight major cancer outcomes and 22 cancer subsets. Furthermore, 1,008 MR analyses were conducted, incorporating sensitivity analyses (weighted median, MR-Egger, and MR-PRESSO) to address potential pleiotropy and heterogeneity.

**Findings:** The analysis (data from 173,480 individuals primarily of European descent) revealed significant results. A decrease in eosinophil count was associated with a reduced risk of colorectal malignancies (OR 0.7702, 95% CI 0.6852, 0.8658; p = 1.22E-05). Similarly, an increase in total eosinophil and basophil count was linked to a decreased risk of colorectal malignancies (OR 0.7798, 95% CI 0.6904, 0.8808;p = 6.30E-05). Elevated hematocrit (HCT) levels were associated with a reduced risk of ovarian cancer (OR 0.5857, 95% CI 0.4443, 0.7721;p =1.47E-04). No significant heterogeneity or horizontal pleiotropy was observed.

**Interpretation:** Specific hematological traits may serve as valuable indicators and biomarkers for cancer monitoring.

**Funding:** None.

**RESEARCH IN CONTEXT:** *Evidence before this study:* Preclinical and conventional epidemiological studies have identified correlations between hematological characteristics and cancer risks. For instance, elevated eosinophil levels have been linked to improved prognosis in colorectal cancer (CRC) patients, and a high basophil-to-lymphocyte ratio (BLR) has been associated with adverse outcomes in prostate cancer. Additionally, increased red cell distribution width (RDW) has been correlated with poorer survival outcomes in metastatic penile and muscle-invasive bladder cancers. These findings suggest potential roles for hematological traits in cancer risk assessment and treatment strategies. However, traditional research methods, including randomized controlled trials (RCTs), face ethical and practical limitations, while observational studies suffer from biases and confounding variables, complicating the establishment of causal relationships.

*Added value of this study:* This study represents the first comprehensive application of Mendelian randomization (MR) to evaluate causal relationships between hematological characteristics and cancer risk. MR uses genetic variations as instrumental variables to minimize confounding, providing more reliable causal insights. Thirty-six hematological traits were analyzed, and their impact on 28 major cancer outcomes was assessed using data from the FinnGen cohort. Significant findings include the negative association between eosinophil count and CRC risk, supporting previous research on eosinophils’ antitumor role. Increased total eosinophil and basophil counts were linked to decreased CRC risk. Elevated hematocrit (HCT) levels were associated with a reduced risk of ovarian cancer, suggesting these traits could be potential targets for cancer treatment.

*Implications of all the available evidence:* Our findings provide new insights into the role of hematological traits in cancer risk, emphasizing their potential in cancer treatment and as prognostic biomarkers.
