## Supplementary Table S1 for "Prospective Mendelian Randomization Study of Ancestry-Specific Blood-Cell Genetics in Predicting Pan-Cancer Risk Across 28 Malignant Neoplasms"

### Sheet: Sheet1
Table S1. Sources of Consortia Cancer Data
Cancer Type	Consortium	No. of Cases	No. of Controls	Total samples	PMID	Dataset URL
Colorectal cancer	GECCO、CORECT, CCFR and UK Biobank	78473	107143	185616	36539618	https://www.ebi.ac.uk/gwas/studies/GCST90255675
Renal cell cancer	IARC, NCI, UT MD Anderson Cancer and ICR, UK	10784	20406	31190	28598434	https://www.ncbi.nlm.nih.gov/projects/gap/cgi-bin/study.cgi?study_id=phs001736.v2.p1
Ovarian cancer	Ovarian Cancer Association Consortium	22406	40941	63347	28346442	https://www.ebi.ac.uk/gwas/studies/GCST004415
Prostate cancer	PRACTICAL	79194	61112	140306	29892016	http://practical.icr.ac.uk/blog/?page_id=8164
Gastric cancer	Biobank Japan	1029	475087	476116	34594039	https://gwas.mrcieu.ac.uk/datasets/ebi-a-GCST90018849/
Oral cavity	INHANCE，EPIC，HN5000	1507	1483	2990	27749845	https://www.ebi.ac.uk/gwas/studies/GCST012237
Oropharynx	INHANCE，EPIC，HN5000	1484	1157	2641	27749845	https://www.ebi.ac.uk/gwas/studies/GCST012241
